# Urinary acetaminophen metabolites and clinical outcomes in premature infants

**DOI:** 10.1101/2024.05.29.24306893

**Authors:** Miguel Guardado, Dara Torgerson, Cheryl Chapin, Azuka Atum, Ryan D. Hernandez, B Ronald, Rebecca Simmons, Samuel Parry, Philip L. Ballard

**Author notes:** **Corresponding author:** Philip Ballard, Pediatrics, University of California, San Francisco, San Francisco CA 94194.

## Abstract

**BACKGROUND:** Extremely premature infants are treated with acetaminophen (APAP) for discomfort and patent ductus arteriosus. A recent study found an association between APAP metabolite levels in mothers’ breast milk and the diagnoses of both bronchopulmonary dysplasia (BPD) and retinopathy of prematurity (ROP) in their infants.

**METHODS:** Urine samples from 314 infants <29 weeks gestation in the TOLSURF and PROP studies were analyzed by untargeted UHPLC:MS/MS. We performed multivariate logistic regression and meta-analysis to examine associations between APAP metabolite levels and clinical outcomes.

**RESULTS:** 4-APAP sulfate was the highest detected and most abundant metabolite of 8 detected and was present in 98% of urines. In longitudinal studies (day 6-56), periods of elevated urinary 4-APAP-sulfate occurred in 24 of 28 infants and were of longer duration (10.1 vs 4.2 days, p=0.004) and higher levels (13.3 vs 5.6, p=0.013) in infants on enteral vs total parenteral nutrition. At both day 10 and 28 there were no significant associations between levels of APAP metabolites and BPD or ROP in all infants or only those on TPN or enteral feeds.

**CONCLUSION:** In two cohorts of premature infants, APAP metabolites were detected uniformly and levels were not associated with increased risk for two adverse clinical outcomes.

**Impact Statement:**

- Premature infants are treated with acetaminophen (APAP) for analgesia and closure of patent ductus arteriosus, however an association has been reported between APAP levels in maternal milk and infant bronchopulmonary dysplasia (BPD) and retinopathy of prematurity (ROP).
- In an untargeted metabolomic study of 2 cohorts of premature infants, the major urinary APAP metabolite was detected in most urine samples of all infants, and there were intervals of elevated levels.
- Using both longitudinal and cross-sectional analyses, we found no association between APAP levels and either BPD or ROP.
- Although APAP is known to have toxic effects at high doses, our findings suggest that APAP exposure, at doses experienced by infants in these cohorts, does not increase the risk for two adverse outcomes in the neonatal period.
