## Supplemental Table 1,2,3 for "Urinary acetaminophen metabolites and clinical outcomes in premature infants"

### Sheet: Table 3
Table 3. Association of urinary APAP and metabolites with ROP by multivariate logistic regression and meta analysis.
	Association with ROP by Multivariate Logistic Regression
	TOLSURF (n=171)		PROP (n=143)		Meta (n=314)		TOLSURF (n=171)		PROP (n=143)		Meta (n=XX)		TOLSURF (n=108)		PROP (n=80)		Meta (n=188)		TOLSURF (n=63)		PROP (n=63)		Meta (n=126)
Chemical	All values at day 10						All values at day 28						Values on TPN day 28						Values on enteral nutrition day 28
	OR (CI)	p	OR (CI)	p	OR (CI)	p	OR (CI)	p	OR (CI)	p	OR (CI)	p	OR (CI)	p	OR (CI)	p	OR (CI)	p	OR (CI)	p	OR (CI)	p	OR (CI)	p
							qval
4-acetaminophen sulfate	0.99 (0.98/1.01)	0.557418	0.99 (0.94/1.02)	0.269087	0.99 (0.98/1.01)	0.319001	1.00 (0.99/1.00)	0.23864	0.98 (0.96/1.00)	0.102941	1.00 (0.99/1.00)	0.126638	1.00 (0.99/1.00)	0.227369	0.97 (0.91/1.03)	0.266025	0.99 (0.99/1.00)	0.184322	1.03 (0.98/1.09)	0.242903	0.99 (0.96/1.02)	0.389282	1.00 (0.97/1.02)	0.862801
3-(methylthio)acetaminophen sulfate*	0.98 (0.89/1.07)	0.693854	0.89 (0.76/1.04)	0.139668	0.95 (0.88/1.04)	0.269666	1.02 (0.93/1.13)	0.623461	0.96 (0.90/1.02)	0.196451	0.98 (0.93/1.03)	0.428214	1.04 (0.90/1.20)	0.568817	0.94 (0.86/1.03)	0.191127	0.97 (0.90/1.05)	0.415043	1.01 (0.89/1.15)	0.880315	0.98 (0.89/1.08)	0.710282	0.99 (0.92/1.07)	0.835086
3-(N-acetyl-cystein-S-yl) acetaminophen	0.99 (0.97/1.01)	0.492091	0.96 (0.90/1.03)	0.237983	0.99 (0.97/1.01)	0.304085	1.00 (0.99/1.00)	0.234793	0.96 (0.91/1.01)	0.11994	0.99 (0.99/1.00)	0.161765	1.00 (0.99/1.00)	0.232566	0.92 (0.82/1.02)	0.116236	1.00 (0.99/1.00)	0.193341	1.01 (0.95/1.07)	0.824467	0.98 (0.94/1.02)	0.270796	0.99 (0.95/1.02)	0.432701
4-acetamidophenol (acetaminophen)	0.94 (0.84/1/06)	0.306176	0.91 (0.71/1.16)	0.437905	0.94 (0.84/1.04)	0.20965	0.98 (0.94/1.02)	0.241819	0.90 (0.79/1.03)	0.126149	0.97 (0.93/1.01)	0.119927	0.98 (0.93/1.02)	0.243168	0.72 (0.37/1.37)	0.316302	0.97 (0.93/1.02)	0.218738	1.21 (0.70/2.06)	0.496809	0.97 (0.80/1.17)	0.738387	0.99 (0.83/1.18)	0.926359
2-hydroxyacetaminophen sulfate*	1.00 (0.42/2.39)	0.993283	0.89 (0.58/1.36)	0.58932	0.91 (0.62/1.33)	0.63046	0.84 (0.63/1.12)	0.231458	0.83 (0.66/1.05)	0.124963	0.83 (0.70/1.00)	0.0517575	0.79 (0.51/1.21)	0.272516	0.66 (0.41/1.08)	0.0952911	0.73 (0.53/1.01)	0.0538634	2.44 (0.44/13.42)	0.305864	1.04 (0.75/1.45)	0.82355	1.07 (0.77/1.48)	0.678955
2-methoxyacetaminophen sulfate*	1.03 (0.92/1.15)	0.646121	0.92 (0.80/1.05)	0.227046	0.98 (0.90/1.07)	0.668319	0.99 (0.96/1.10)	0.23778	0.95 (0.88/1.02)	0.190863	0.98 (0.96/1.01)	0.127593	0.98 (0.96/1.01)	0.239634	0.90 (0.75/1.08)	0.256958	0.98 (0.96/1.01)	0.185115	1.04 (0.86/1.27)	0.667579	0.97 (0.89/1.05)	0.417717	0.978 (0.90/1.06	0.568529
3-(cystein-S-yl)acetaminophen*	0.92 (0.71/1.20)	0.547787	0.92 (0.79/1.07)	0.269959	0.92 (0.80/1.05)	0.209243	0.96 (0.89/1.03)	0.253545	0.94 (0.87/1.01)	0.0966523	0.95 (0.90/1.00)	0.0483746	0.95 (0.88/1.04)	0.277054	0.85 (0.64/1.13)	0.274191	0.94 (0.87/1.03)	0.174422	1.16 (0.68/1.05)	0.590254	0.96 (0.88/1.03)	0.243806	0.96 (0.89/1.04)	0.282445
4-acetamidophenylglucuronide	0.96 (0.89/1.05)	0.378953	0.91 (0.69/1.20)	0.48592	0.96 (0.89/1.04)	0.298674	0.99 (0.97/1.01)	0.250075	0.90 (0.77/1.05)	0.178471	0.99 (0.96/1.01)	0.185854	0.99 (0.96/1.01)	0.24859	0.79 (0.57/1.11)	0.182055	0.99 (0.96/1.01)	0.215049	1.05 (0/79/1.38)	0.756193	0.96 (0.78/1.18)	0.69567	0.99 (0.84/1.17)	0.901668
2-methoxyacetaminophen glucuronide*	1.58 (0.58/4.29)	0.366598			1.58 (0.58/4.29)	0.366598	0.95 (0.86/1.05)	0.347332	0.72 (0.44/1.18)	0.198288	0.94 (0.86/1.04)	0.239392	0.95 (0.85/1.05)	0.284416	0.13 )0.01/1.88)	0.135851	0.94 (0.85/1.04)	0.259719	1.04 (0.86/1.27)	0.667579	0.97 (0.89/1.05)	0.417717	0.98 (0.90/1.06)	0.568529
	* chemical that has not been confirmed based on a standard, but Metabolon is confident in its identity
	Meta: meta analysis of logisitc regression results from TOLSURF plus PROP
	p values ≤0.05 in bold

### Sheet: Table 2
	Table 2. Association of urinary APAP and metabolites with BPD by multivariate logistic regression and meta analysis.
		Association with BPD by Multivariate Logistic Regression
		TOLSURF (n=171)		PROP (n=143)		Meta (n=314)		TOLSURF (n=171)		PROP (n=143)		Meta (n=XX)		TOLSURF (n=108)		PROP (n=80)		Meta (n=188)		TOLSURF (n=63)		PROP (n=63)		Meta (n=126)
	Chemical	All values at day 10						All values at day 28						Values on TPN day 28						Values on enteral nutrition day 28
		OR (CI)	p	OR (CI)	p	OR (CI)	p	OR (CI)	p	OR (CI)	p	OR (CI)	p	OR (CI)	p	OR (CI)	p	OR (CI)	p	OR (CI)	p	OR (CI)	p	OR (CI)	p
1	4-acetaminophen sulfate	0.1.00 (0.08/1.01)	0.689754	1.02 (0.98/1.05)	0.44	1.00 (0.98/1.02)	0.984155	1.00 (0.99/1.01)	0.794007	0.99 (0.98/1.01)	0.41	1.00 (0.99/1/01)	0.91	1.01 (0.98/1.04)	0.448829	0.99 (0.98/1.01)	0.45036	0.98 (0.99/1.01)	0.685743	0.92 (0.97/0.98	0.00874459	0.99 (0.96/1.01)	0.40314	0.98 (0.95/1.00)	0.0675415
2	3-(methylthio)acetaminophen sulfate*	1.01 (0.91/1.12)	0.818375	0.99 (0.87/1.14)	0.94	1.00 (0.93/1.09)	0.890851	0.97 (0.89/1.06)	0.532037	0.96 (0.91/1.02)	0.19	1.00 (0.96/1/04	0.955301	1.11 (0.95/1.30)	0.196336	0.97 (0.92/1.03)	0.367578	0.99 (0.94/1.04)	0.678813	0.82 (0.67/1.00)	0.0549713	0.93 (0.83/1.04)	0.215545	0.91 (0.82/1.00)	0.0453296
3	3-(N-acetyl-cystein-S-yl) acetaminophen	1.00 (0.98/1.02)	0.945451	1.03 (0.97/1.09)	0.31	1.00 (0.98/1.03)	0.671287	1.00 (0.99/1.02)	0.681545	1.00 (0.99/1.00)	0.53	1.00 (0.99/1.00)	0.80067	1.03 (0.98/1.09)	0.260189	1.00 (0.99/1.00)	0.471121	1.00 (0.99/1.00)	0.529953	0.90 (0.82/0.98)	0.0165612	1.00 (0.98/1.01)	0.713487	0.99 (0.92/1.01)	0.370749
4	4-acetamidophenol (acetaminophen)	0.93 (0.83/1.04)	0.210903	1.09 (0.86/1.38)	0.49	0.96 (0.86/1.06)	0.410846	1.06 (0.87/1.29)	0.539617	0.98 (0.92/1.04)	0.47	1.00 (0.96/1.04)	0.966222	1.25 (0.82/1.91)	0.300174	0.97 (0.91/1.04)	0.410959	0.98 (0.92/1.05)	0.514649	0.63 (0.35/1.10)	0.105601	0.98 (0.82/1.17)	0.802013	0.94 (0.79/1.11)	0.466641
5	2-hydroxyacetaminophen sulfate*	1.06 (0.45/2.50)	0.898666	1.15 (0.77/1.71)	0.49	1.13 (0.79/1.62)	0.497073	1.00 (0.75/1.32)	0.97572	0.86 (0.69/1.06)	0.15	0.99 (0.94/1.04)	0.713758	2.42 (0.42/14.1)	0.3263	0.90 (0.68/1.20)	0.469602	0.92 (0.70/1.22)	0.57793	0.03 (0.01/0.68)	0.0283046	0.78 (0.55/1.11)	0.164882	0.75 (0.53/1.06)	0.105669
6	2-methoxyacetaminophen sulfate*	0.97 (0.86/1.09)	0.581323	1.02 (0.90/1.16)	0.73	0.99 (0.91/1.08)	0.872957	1.01 (0.95/1.08)	0.680447	0.99 (0.98/1.01)	0.47	1.00 (0.99/1.01)	0.910848	1.29 (0.92/1.81)	0.139604	0.99 (0.98/1.01)	0.463688	0.99 (0.98/1.01)	0.504001	0.72 (0.54/0.94)	0.0170686	0.96 _0.89/1.04)	0.319584	0.94 (0.88/1.01)	0.113177
7	3-(cystein-S-yl)acetaminophen*	1.06 (0.80/1.40)	0.685171	1.10 (0.94/1.29)	0.23	1.09 (0.94/1.25)	0.219285	1.01 (0.92/1.10)	0.759618	1.00 (0.97/1.02)	0.75	1.00 (0.99/1.00)	0.679873	1.30 (0.67/2.54)	0.440466	0.99 (0.96/1.03)	0.767359	0.99 (0.96/1.04)	0.803104	0.37 (0.14/0.97)	0.042737	1.00 (0.98/1.03)	0.809461	1.00 (0.97/1.03)	0.76252
8	4-acetamidophenylglucuronide	1.03 (0.92/1.16)	0.568599	1.08 (0.82/1.41)	0.59	1.04 (0.94/1.16)	0.462881	1.01 (0.95/1.08)	0.695517	0.99 (0.93/1.06)	0.83	1.00 (0.99/1.01)	0.675033	1.11 (0.90/1.35)	0.333661	1.00 (0.98/1.02)	0.703893	1.00 (0.98/1.02)	0.771384	0.42 (0.18/0.96)	0.0401778	0.89 (0.73/1.09)	0.251911	0.85 (0.70/1.04)	0.112126
9	2-methoxyacetaminophen glucuronide*	1.06 (0.52/2.18)	0.870648			1.06 (0.52/2.18)	0.870648	1.10 (0.83/1.45)	0.527502	0.93 (0.67/1.29)	0.66	0.99 (0.95/1.04)	0.668472			0.98 (0.90/1.06)	0.622743	0.98 (0.87/1.06)	0.622743			0.83 (0.50/1.89)	0.48872	0.79 (0.48/1.32)	0.377201
	* chemical that has not been confirmed based on a standard, but Metabolon is confident in its identity
	Meta: meta analysis of logisitc regression results from TOLSURF plus PROP
	p values ≤0.05 in bold

### Sheet: Table 1
	Table 1. Detection and relative abundance of APAP and metabolites in infant urine, cord plasma and maternal plasma.
		Infant Urine		Cord Plasma		Maternal Plasma
	Chemical	Detected	Relative Abundance	Detected	Relative Abundance	Detected		Relative Abundance
		%	median (IQ)	%	mean (sd)	%	p vs urine	mean (sd)	p vs cord
	4-acetaminophen sulfate	98.2456	1	75	1	58.3	<0.001	1
	3-(methylthio)acetaminophen sulfate*	59.3567	0.17 (0.08/0.53)
	3-(N-acetyl-cystein-S-yl) acetaminophen	85.9649	0.12 (0.08/0.19)	66.6667	0.42 (0.51)	33.3	0.052	0.02 (0.01)	0.005
	4-acetamidophenol (acetaminophen)	37.4269	0.12 (0.06/0.21)	58.3333	0.26 (0.06)	41.7	0.76	0.28 (0.05)	0.5
	2-hydroxyacetaminophen sulfate*	11.9883	0.10 (0.07/0.12)	66.6667	0.56 (0.50)	58.3	<0.001	0.40 (0.19)	0.52
	2-methoxyacetaminophen sulfate*	44.152	0.04 (0.03/0.06)	33.3333	0.02 (0.01)	25	0.18	0.02 (0.02)	0.93
	3-(cystein-S-yl)acetaminophen*	16.6667	0.04 (0.03/0.07)	50	0.59 (0.38)	41.7	0.025	0.21 (0.11)	0.062
	4-acetamidophenylglucuronide	40.9357	0.02 (0.01/0.04)	66.6667	1.56 (0.92)	50	0.53	0.90 (0.49)	0.17
	2-methoxyacetaminophen glucuronide*	7.60234	0.003 (0.002/0.01)	41.6667	0.04 (0.05)	33.3	<0.001	0.04 (0.02)	0.81
	Abundance calculated from area under peak for each sample and normalized to 4-acetaminophen sulfate in the sample.
	n=171 TOLSURF infants and 342 urines collected at days 10 and 28
	Cord: n = 12 infants for detection rate, 4-9 for relative abundance
	Maternal: n = 12 for detection rate, 3-7 for relative abundance
	p ≤0.05 shown in bold; % detected by chi-squared test; relative abundance by unpaired t test
	* compound that has not been confirmed based with a standard, but Metabolon is confident in its identity
